# Time-resolved predictability of end-of-therapy outcome and relapse after cure in Phase 3 tuberculosis trials

**DOI:** 10.64898/2026.09.15.26362605

**Authors:** Daniel Garger, Jamison H. Burks, Nicholas I. Paton, Derek J. Sloan, Gareth Maher-Edwards, Fabian Theis, Michael P. Menden, Francesco Paolo Casale

**Affiliations:** Institute of Computational Biology, Helmholtz Zentrum München - German Research Center for Environmental Health, Neuherberg, Germany; Department of Biology, Ludwig Maximilian University of Munich, Munich, Germany; Institute of AI for Health, Helmholtz Zentrum München - German Research Center for Environmental Health, Neuherberg, Germany; Infectious Diseases Translational Research Programme, National University of Singapore, Singapore; London School of Hygiene and Tropical Medicine, London, UK; Department of Pulmonology, Radboud University Medical Centre, Nijmegen, The Netherlands; School of Medicine, University of St Andrews, St Andrews, UK; Global Health Medicines R&D, GSK, London, UK; School of Computation, Information and Technology, Technical University of Munich, Garching, Germany; TUM School of Life Sciences, Technical University of Munich, Munich, Germany; Department of Biochemistry and Pharmacology, Bio21 Molecular Science and Biotechnology Institute, The University of Melbourne, Melbourne, VIC, Australia; Helmholtz Pioneer Campus, Helmholtz Zentrum München - German Research Center for Environmental Health, Neuherberg, Germany

## Abstract

Relapse after apparently successful tuberculosis (TB) therapy remains difficult to predict, and how relapse risk evolves throughout treatment remains unclear. Using harmonised clinical data from two Phase 3 trials (2,918 participants), we performed time-resolved prediction of end-of-therapy (EOT) outcomes and post-treatment relapse by training models using tabular data at monthly intervals from baseline to therapy end. Prediction of EOT outcomes improved after month 3 (ROC-AUC up to 0.84), driven by sputum-smear and solid culture. In contrast, relapse prediction among participants with favourable EOT outcomes and completed follow-up improved only modestly through month 3 (ROC-AUC 0.58-0.63) before declining, with age, sex, clinical symptoms and bacterial burden contributing most strongly to prediction. Models trained on large language model-derived embeddings, a more flexible representation of the same variables, matched tabular relapse models in performance throughout therapy, and outperformed tabular EOT outcome models at months 3 and 4 (ΔROC-AUC: 0.12 and 0.14), with longitudinal modelling and sparse variable inclusion only improving relapse prediction at months 4-6 (ΔROC-AUC: 0.09, 0.19 and 0.12), however with reduced interpretability. Models incorporating data after baseline provided incremental improvements in post-treatment relapse risk stratification compared with baseline cavitation and sputum smear alone (4-month relapse-free survival: 94.8%/78.5% for model-derived low/high risk groups, vs. 91.4%/82.9% for baseline easy-/hard-to-treat groups). Overall, these findings suggest that while routine clinical data collected after baseline can improve post-treatment risk stratification, it offers limited predictive value for relapse, underscoring the need for relapse-specific biomarkers.
