## Supplementary table 5 for "Time-resolved predictability of end-of-therapy outcome and relapse after cure in Phase 3 tuberculosis trials"

### Sheet: Column descriptions
Supplementary Table 5 showing an overview of the studies from TB-PACTS platform (as of August 2021), included in the initial preprocessing step
Column	Description
Study ID	Identification number within the TB-PACTS platform
Study Short Name	Study name
Subjects	Number of participants
Treatment Regimen	Short description if treatment regimens applied
Objective	Study objective
1ry Endpoints	First year endpoints of trial
2ry Endpoints	Second year endpoints of trial
Population	Short description of cohort eligible for study
Clinical Trial Registry	Clinical trial registry number of the study, or a scientific article containing the study's clinical trial registry number

### Sheet: Study overview
Study ID	Study Short Name	Subjects	Treatment Regimen	Objective	1ry Endpoints	2ry Endpoints	Population	Clinical Trial Registry
TB-1001	TBTC Study 22	1075	Rifapentine and Isoniazid 1x vs. 2x/wk	To compare clinical & bacteriological relapse rates of once weekly vs. twice weekly rifapentine & isoaniazid		toxicity; mortality; progression to DR-TB; HIV subanalysis	culture-positive DS-TB	NCT00023335
TB-1003	PA-824 EBA Low Dose	69	Pa (50, 100, 150, 200 mg) Rifafour-e 275mg	EBA dose-ranging	EBA 0-14	EBA 0-2; EBA 2-14; Rate of change in TTP 0-14, 0-2, 2-14; PK (plasma concn & t½)	DS-TB; Newly diagnosed, previously untreated, uncomplicated, sputum smear-positive, pulmonary TB.	NCT00944021
TB-1005	TMC207 EBA	68	B (4 gps) Rifafour-e 275mg	EBA	EBA 0-14	EBA 0-2; EBA 2-14; EBA 7-14; Rate of change in TTP 0-14, 0-2, 2-14, 7-14; PK (plasma concn, Tmax, AUC)	DS-TB; Newly diagnosed, previously untreated, uncomplicated, sputum smear-positive, pulmonary TB.	NCT01215110
TB-1006	TBTC Study 27	336	Moxifloxacin vs. Ethambutol	Compare HRZM vs. HRZE	Culture conversion at 2mths; SAEs		DS-TB	NCT00140309
TB-1007	PA-824 EBA High Dose	69	Pa (200, 600, 1000, 1200 mg) Rifafour-e 275mg	EBA	EBA 0-14	EBA 0-2; EBA 2-14; TTP (0-14, 0-2, 2-14)	DS-TB	NCT00567840
TB-1008	NC-001-J-M-Pa-Z	85	B; BZ; BPa; PaZ; PaMZ; Rifafour-e 275mg	Combo EBA	EBA 0-14	EBA 0-2; EBA 2-14; EBA 7-14; Rate of change in TTP 0-14	DS-TB; Newly diagnosed, previously untreated, sputum smear-positive TB.	NCT01215851
TB-1009	TBTC Study 28	439	MRZE HRZE	MRZE vs. HRZE	Culture conversion at 2mths	culture conversion at 2, 4, 6 weeks. Treatment failure rates	DS-TB	NCT00144417
TB-1010	TBTC Study 29	531	PHZE RHZE	PHZE vs. RHZE (dose-ranging)	% patients with culture conversion at 8 weeks	TTCC; correlation of MGIT/BACTEC liquid culture growth and other clinical and mycobacterial biomarkers with TTCC and treatment failure	DS-TB	NCT00694629
TB-1011	NC-002-M-Pa-Z	207	PaMZ Rifafour-e 275mg	Efficacy, Safety & Tolerability of PaMZ after 8 wks	Rate of change of CFU over 8 wks using non-linear mixed effects modelling	TTCC; rate of change in TTP	DS-TB (plus one arm of MDR-TB)	NCT01498419
TB-1013	TBTC Study 29X	334	PHZE (P at 10, 15 & 20 mg/kg) RHZE	PHZE vs. RHZE (8wks)	% patients with culture conversion at 8 weeks	TTCC; correlation of MGIT/BACTEC liquid culture growth and other clinical and mycobacterial biomarkers with TTCC and treatment failure	DS-TB	NCT00694629
TB-1014	NC-003-C-J-Pa-Z	105	BPaZC BPaZ BPaC BZC Z C Rifafour-e 275mg	Combo EBA	EBA 0-14	EBA 0-2; EBA 7-14; TTP 0-14, 0-2, 7-14	DS-TB; Newly diagnosed, previously untreated, sputum smear-positive TB.	NCT01691534
TB-1015	NC005	240	BPaZ (B at loading dose or 200mg) RHZE BPaMZ (MDR)	Mycobacterial activity of combos	Rate of change in TTP (8 wks)	AEs	DS-TB (plus one arm of MDR-TB)	NCT02193776
TB-1017	TBTC Study 26	8593	RH (3mth) H (9mth)	TB Prevention	Cumulative rate of culture confirmed TB cases	Different definitions; all-cause mortality; safety	High risk tuberculin skin-test reactors (incl. children)	NCT00023452
TB-1018	Nix-TB-(B-L-Pa)	109	BPaL (6mths with option of 9mths if culture +ve at 4mths); Open-label - no comparator	Failure/Relapse	Bacteriologic failure (culture conversion not achieved) or relapse (6mths)	TTCC; % culture conversion; TTP; AEs; PK (Ctrough for B [& M2], Pa, L)	MDR-TB / XDR-TB	NCT02333799
TB-1020	RIFAQUIN	827	2MRZE/2PM (once weekly) 2MRZE/2PM (twice weekly) 2HRZE/4HR	Treatment shortening	Failure & relapse (18mths); rifamycin rsistance in HIV+	Sputum culture (2mths); adherence; safety	Newly diagnosed TB (not clear if screened for resitance)	ISRCTN44153044
TB-1021	REMOX	1931	2HRZM/2HRM; 2MRZE/2MR 2HRZE/4HR	Treatment shortening	Failure & relapse (18mths); Grade 3/4 AEs	% culture negative at 8wks; TTCC	Sputum smear-positive TB	NCT00864383
TB-1022	OFLOTUB	1690	Gatifloxacin, Isoniazid, Rifampicin, Pyrazinamide, Ethambutol	Relapse (24 mths) of 4mth gatifloxacin-regimen vs. SoC (6mths)	Relapse (24 mths)	Time to relapse; culture conversion at 8wks; % cured at end of treatment; time to composite unsatisfactory endpoint; AEs	Recently diagnosed TB	NCT00216385
TB-1024	Johnson2009_01009	394	HRZE (2HRZE/4HR or 2HRZE/2HR - determined by sputum sample at 4mths. Open-label	Treatment shortening (4mth vs. 6mth HRZE)	Bacteriologic or clinical relapse (30mths)	Treatment failure or relapse 2yrs post-treatment; relapse at 1 & 2 yrs; TTP 8 wks; cytokines (blood/sputum); PBMC; changes in mycobacterial RNA (sputum)	DS-TB (non-cavitary	NCT00130247
TB-1025	MRC East African 2nd Study (T) 1972	953	Isoniazid, Rifampicin, Pyrazinamide,Streptomycin,Thiacetazone (6SHR; 6SHZ; 6SHT; 6SH; 8STH/70TH)	Comparison of short-course regimens	Bacteriological relapse (6-30mths)	Status at 30 months	Recent Sputum Positive TB	https://www.sciencedirect.com/science/article/pii/S014067367490868X?via%3Dihub
TB-1026	MRC East African 4th Study (X) 1976	1025	Isoniazid, Rifampicin, Pyrazinamide,Streptomycin					https://www.sciencedirect.com/science/article/pii/S0140673678929409?via%3Dihub
TB-1027	MRC East African 1st Study (R) 1970	1133	Isoniazid, Rifampicin, Pyrazinamide,Streptomycin,Thiacetazone
TB-1028	MRC Hong Kong 2nd Short Course 1974	1044	Isoniazid, Rifampicin, Pyrazinamide, Ethambutol, Streptomycin					https://www.sciencedirect.com/science/article/pii/0041387979900011
TB-1029	MRC Hong Kong 3rd Short Course 1977	1207	Isoniazid, Rifampicin, Pyrazinamide, Ethambutol, Streptomycin					https://www.sciencedirect.com/science/article/pii/S014067368190057X
TB-1030	Jindani Nunn Enarsen 1998	1354	2HRZE/4HR 2HRZE/6HE 2HRZE/6HE (3x weekly in intensive phase)	Relapse	Failure/Relapse (12mths post-treatment)	culture conversion (8wks); end of treatment status	newly diagnosed, smear-positive TB	Two 8-month regimens of chemotherapy for treatment of newly diagnosed pulmonary tuberculosis: international multicentre randomised trial - The Lancet
TB-1031	Johnson2006_01553	71	Moxifloxacin, Gatifloxacin, Levofloxacin, Isoniazid	EBA 0-2, 2-7; sputum bacillary load (adjusted AUC)	EBA 0-14	compare sputum mRNA with EBA; compare rate of clearance of sputum cytokines with EBA; PK - relationship of EBA to PK:AUC, Tmax, t½, Cmax, Cmax/MIC.	newly diagnosed TB	NCT00396084
